# Analyses of biomarkers for tremor using local field potentials recorded from deep brain stimulation electrodes in the thalamus

**DOI:** 10.1101/2025.01.03.24319798

**Authors:** Karthik Kumaravelu, Stephen L. Schmidt, Yi Zhao, Allison Vittert, Brandon D. Swan, Chintan S. Oza, Jennifer J. Peters, Kyle T. Mitchell, Dennis A. Turner, Warren M. Grill

## Abstract

**Background:** Deep brain stimulation (DBS) of the ventral intermediate nucleus (VIM) of the thalamus (TH) is an effective therapy for suppressing tremor. One of the critical challenges to optimizing VIM-DBS therapy is the lack of robust neural biomarkers that correlate well with tremor.

**Objective:** We conducted intraoperative local field potential (LFP) recordings from DBS electrodes placed in the TH (including VIM and ventralis oralis posterior-VOP) to quantify biomarkers of tremor. We used computational modeling to understand the biophysical basis of the recorded LFP signal.

**Methods:** We simultaneously recorded intraoperative TH LFP and tremor from the hand dorsum (34 participants) and during DBS at different frequencies (16 participants). Then, we simulated the effects of DBS and spatial distribution of tremor cells on calculated LFPs in a TH model.

**Results:** There was a moderate correlation between tremor and LFP spectral power in the theta and alpha bands (r = 0.445 and 0.389, respectively). There was a strong correlation between tremor and peak coherence between LFP and tremor signal (r = 0.559). Postural tremor was decoded from the LFP signal with an area under curve of ∼0.7. High frequency DBS reduced spectral power in the theta and alpha bands and tremor could be decoded from the LFP spectral power in the presence of DBS (0.429 goodness of fit R^2^). The theta power in the simulated LFP signal varied substantially with the specific location of the bipolar contact pair of the DBS electrode used for the LFP recordings as well as the spatial distribution of tremor cells.

**Conclusions:** Theta power alone was not sufficient for prediction of tremor control. Simulations indicated that the number and distribution of tremor cells surrounding the DBS lead may explain the lack of strong correlation between tremor and theta power.

*HIGHLIGHTS:*

- Recorded intraoperative thalamic LFP in patients with ET, PD, or multiple sclerosis.
- Moderate correlation between tremor and spectral power in theta/alpha bands.
- Strong correlation between tremor and LFP-Accelerometer coherence.
- Tremor can be decoded from VIM-LFP with an AUC of 0.7.
- Thalamic model indicated theta power dependent on tremor cell distribution.
