## Supplementary material for "Analyses of biomarkers for tremor using local field potentials recorded from deep brain stimulation electrodes in the thalamus": Participant Data Table in Supplementary Materials

### Sheet: Sheet1
Patient ID	Age Range (years) / Sex	Diagnosis	Brain Hemisphere	Months after implant	DBS Lead Model	Sense Contacts	Number of Trials	Electrode angle with respect to AC-PC line from axial plane	Electrode angle with respect to AC-PC line from midsagittal plane	Distal contact (contact 0) distance anterior to PC (mm)	Contact 0 distance inferior/superior to AC-PC line (mm)	Contact 0 distance lateral to third ventricular wall (mm)	AC-PC distance (mm)
S1 (same person as S18)	71-75 M	ET	right	74	3387-40	0+2-	12	58.1	17.3	6.82	i 4.0	9.5	28.4
S2	71-75 F	ET	right	0	3389S-40	0+2-	6	62.3	12.6	7.67	s 0.45	11	27.5
S3	71-75 F	ET	left	0	3389S-40	0+2-	7	64	19.2	10	i 2.81	11.8	26.1
S4	61-65 M	FXTAS	left	0	3389S-40	0+2-	9	62.6	21.9	4.7	i 2.1	9.8	22.7
S5	71-75 M	PD	right	90		0+2-
S6	61-65 M	ET	left	0	3389S-40	0+2-	13	46.9	26.9	7.81	i 1.09	10.5	28.4
S7	66-70 M	ET	left	0	3389S-40	0+2-	4	53.8	13.1	5.93	s 2.92	12.4	23.8
S8	66-70 F	ET	left	0	3387S-40	0+2-	13	64.7	9.8	3.41	i 2.89	10	22.8
S9	61-65 F	ET	left	0	3389S-40	0+2-	4	53.2	17.1	3.4	i 1.55	9.8	22.8
S10	71-75 M	ET	left	168 (approx)		1+3-
S11	66-70 M	ET	right	72		0+2-
S12	61-65 F	ET	right	36	3387S-40	0+2-	2	51	29.4	4.8	i 3.53	11.6	23
S13	66-70 F	ET	left	0	3389S-40	0+2-	13	66	14.8	6.35	i 0.04	8.2	25.4
S14	71-75 M	PD	left	0	3389S-40	0+2-	4	55	23.9	4.6	i 0.33	9	26
S15	71-75 M	ET	left	69	3387S-40	0+2-	14	48.7	12.9	3.58	s 1.82	8.9	23.8
S16 (same person as S34)	66-70 M	PD	right	0	3389S-40	0+2-	15	59.2	15.1	8.75	s 1.42	12.6	24.4
S17	61-65 F	ET	right	0	3389S-40	0+2-	1	46.8	24.6	5.82	i 1.73	7.4	25.5
S18 (same person as S1)	71-75 M	PD+ET	right	98	3387-40	0+2-	14	58.1	17.3	6.82	i 4.0	9.5	28.4
S19	66-70 M	ET	left	0	3389S-40	0+2-	9	57	16.1	6.27	s 1.15	10.8	24.8
S20	66-70 F	ET	left	0	3389S-40	0+2-	15	59.4	21.2	6.28	i 3.07	9.3	23.3
S21	71-75 F	ET	left	124	3387-40	0+2-	1	82.7	12.2	8.82	s 3.11	10.4	24.1
S22	61-65 M	ET	right	0 (lead revision, initial implant 14 mo prior)	3389S-40	0+2-	15	43.4	13.9	6.59	i 2.45	12.3	28.4
S23	66-70 F	ET	left	0	3389S-40	0+2-	2	60.8	24.5	3.76	i 3.14	11.2	23.8
S24	66-70 F	ET	left	0	3389S-40	0+2-	5	54.2	28.6	3.18	i 3.2	10.2	23.6
S25	66-70 M	ET	left	0	3389S-40	0+2-	11	56	24.3	4.2	s 0.68	6.5	26.8
S26	76-80 M	ET	left	54	3389S-40	1+3-	16	49	16.2	6.82	i 0.8	10.3	25.2
S27	56-60 F	ET	right	0	3389S-40	0+2-	4	57	12.5	6.25	i 2.24	7	23.2
S28	76-80 F	ET	left	0	3389S-40	0+2-	18	47	17.9	4.46	i 0.2	9	24
S29	46-50 M	PD	left	50	3389S-40	0+2-	12	58	14.8	4.68	i 0.5	10	22.8
S30	66-70 F	PD	left	138	3387-40	0+2-	14	52	15.6	6.53	s 1.85	11.5	22.3
S31	76-80 M	ET	right	0	3389S-40	1-3+	6	52.5	21.8	3.51	i 1.25	9.2	24.3
S32	26-30 M	MS	right	0	3389S-40	0+2-	6	55	20.3	4.3	i 2.24	7.5	26.4
S33	71-75 M	ET	left	0	3389S-40	0+2-	12	48	24.8	6.17	i 0.8	10.7	29.3
S34 (same person as S16)	71-75 M	PD	right	46	3389S-40	0-2+	12	59.2	15.1	8.75	s 1.42	12.6	24.4
